# Identification of Plasma Protein Biomarkers for Early-Onset Stroke through Mendelian Randomization

**DOI:** 10.64898/2026.09.14.26363028

**Authors:** Anna L. Huynh, Brady J. Gaynor, John W. Cole, Patrick F. McArdle, Huichun Xu, Christina Jern, Guillaume Pare, Steven J. Kittner, Michael Chong, Tara M. Stanne, Braxton D. Mitchell, the Early-Onset Stroke Consortia

**Affiliations:** University of Maryland, College Park, Maryland, United States; Department of Medicine, University of Maryland School of Medicine, Baltimore, MD, United States; Departments of Neurology, Baltimore VAMC and University of Maryland School of Medicine, Baltimore, Maryland, United States; Department of Medicine, School of Medicine, University of Maryland Baltimore, Baltimore, MD, United States; Institute of Biomedicine, Department of Laboratory Medicine, Sahlgrenska Academy, University of Gothenburg, Gothenburg, Sweden and Department of Clinical Genetics and Genomics, Sahlgrenska University Hospital, Region Västra Götaland Gothenburg, Sweden; Department of Pathology and Molecular Medicine, Faculty of Health Sciences, McMaster University, Hamilton, Ontario, Canada; Department of Neurology, University of Maryland School of Medicine, Baltimore, Maryland, United States; Department of Pathology and Molecular Medicine, Michael G. DeGroote School of Medicine, Hamilton, Ontario, Canada; Department of Medicine, University of Maryland School of Medicine, Baltimore, Maryland, United States

**Keywords:** Ischemic Stroke, Mendelian Randomization, Risk Factors, Young Adults, Proteins

## Abstract

**Background:** Stroke incidence is declining in older adults but rising in younger populations. Circulating plasma proteins are promising biomarkers of vascular disease, yet their causal role in early-onset stroke (EOS) remains unclear. We used proteome-wide Mendelian randomization (MR) to identify proteins causally associated with EOS and its subtypes.

**Methods:** We conducted two-sample MR using protein quantitative trait loci from 54,219 UK Biobank participants and summary-level association results from up to 11,114 EOS cases (onset <60 years) and 435,540 controls in the Early-Onset Stroke Consortium. Variants within ±200 kb of protein-coding genes associated with protein levels (p ≤1×10⁻⁵) were clumped for linkage disequilibrium and used as instrumental variables. Causal effects were estimated using inverse-variance weighted MR, with sensitivity analyses to assess robustness. Stroke subtypes were defined using TOAST criteria.

**Results:** Among 1,041 proteins tested, 11 were significantly associated with EOS after multiple testing correction. Genetically predicted higher levels of proteins encoded by *ABO*, *F11*, *F7*, *MLN*, *BTD*, *MEP1B*, and *VAMP8* increased EOS risk (ORs ∼1.05-1.32 per SD), whereas higher levels of proteins encoded by *FN1*, *GRK5*, *EHBP1*, and *FCN2* were protective. Eight additional proteins showed subtype-specific associations. Key signals converged on coagulation and thromboinflammatory pathways, particularly *ABO*, *F11*, and *F7*, with consistent evidence across analyses. Cross-trait analyses demonstrated overlap with late-onset stroke, venous thromboembolism, and cardiometabolic risk factors, supporting shared biological mechanisms. Drug-target mapping highlighted Factor XI as a leading therapeutic target, supported by existing inhibitors (e.g., abelacimab, milvexian).

**Conclusions:** This large-scale proteome-wide MR study identified multiple plasma proteins with likely causal roles in EOS, implicating coagulation, platelet activation, extracellular matrix remodeling, and immune pathways in disease etiology. These findings highlight biologically plausible biomarkers and prioritize druggable targets, particularly Factor XI, for prevention of EOS and demonstrate the value of proteogenomic approaches for uncovering disease mechanisms and informing precision prevention strategies.

**Brief Summary:** Proteome-wide MR of 1,041 plasma proteins identified causal drivers of early-onset stroke, with strongest effects in coagulation (ABO, F7, F11) and immune-inflammatory pathways.
