## Supplemental tables for "Identification of Plasma Protein Biomarkers for Early-Onset Stroke through Mendelian Randomization"

### Sheet: List of Supplemental Tables
List of Supplemental Tables
Table S1	Sample sizes of ischemic stroke subtypes (by TOAST) in the EOSC
Table S2	Sources of summary genetic association results for late onset stroke and other stroke-related outcomes
Table S3	Table S3. # of variants (instruments) included in each protein (all ischemic stroke)
Table S4	IVW estimates of causal associations of proteins with EOS and its subtypes, and sensitivity analyses
Table S5	IVW estimates of causal associations of proteins with LOS
Table S6	IVW estimates of causal associations of proteins with VTE and ischemic stroke-related risk factors
Table S7	Proteins previously associated with incident stroke and their associations with EOS

### Sheet: Table S1
Table S1. Sample sizes of ischemic stroke subtypes (by TOAST) in the EOSC
Subtype	Number
CE	1045
LA	905
SAO	1499
Crptogenic	688
Unknown	1763
Subtype not available thru EOSC	5214
Total ischemic strokes	11114

### Sheet: Table S2
Table S2. Sources of summary genetic association results for late onset stroke and other stroke-related outcomes
Outcome	Ancestry	# of cases	# of controls	total sample size	Source	Publication	PMID
Late onset ischemic stroke	EUR	9272	25124		SiGN	Nguyen et al., 2025	PMID: 39993026
VTE	EUR	81190	1419671		CHB-CVDC/DBDS, UKB, FinnGen freeze 6, deCODE, Intermountain Healthcare and MVP	Ghouse et al., 2023	PMID: 36658437
Hypertension	EUR	320429	107275		VA MVP	Verma et al., 2024	PMID: 39024449
T2D (BMI Unadjusted)	EUR	74124	824006		DIAGRAM	Mahajan et al., 2018	PMID: 30297969
LDL cholesterol	EUR			1320016	meta of 146 cohorts	Graham et al., 2021	PMID: 34887591
BMI	EUR			700000		Yengo et al., 2018	PMID: 30124842
BMI	Yengo L, et al.. (2018). Meta-analysis of genome-wide association studies for height and body mass index in ~700,000 individuals of European ancestry. Hum Mol Genet. 2018; 27:3641-3649. PMID: 30124842.
LDL	Graham SE, et al. The power of genetic diversity in genome-wide association studies of lipids. Nature. 2021 Dec;600(7890):675-679. PMID: 34887591;
LOS	NINDS Stroke Genetics Network (SiGN); International Stroke Genetics Consortium (ISGC). Loci associated with ischaemic stroke and its subtypes (SiGN): a genome-wide association study. Lancet Neurol. 2016 Feb;15(2):174-184. PMID: 26708676
T2D	Mahajan A, et al. Fine-mapping type 2 diabetes loci to single-variant resolution using high-density imputation and islet-specific epigenome maps. Nat Genet. 2018 Nov;50(11):1505-1513. doi: 10.1038/s41588-018-0241-6. Epub 2018 Oct 8. PMID: 30297969;
HBP	Verma A, et al. Diversity and scale: Genetic architecture of 2068 traits in the VA Million Veteran Program. Science. 2024 Jul 19;385(6706):eadj1182. doi: 10.1126/science.adj1182. Epub 2024 Jul 19. PMID: 39024449;
VTE	Ghouse J, et al.. Genome-wide meta-analysis identifies 93 risk loci and enables risk prediction equivalent to monogenic forms of venous thromboembolism. Nat Genet. 2023 Mar;55(3):399-409. doi: 10.1038/s41588-022-01286-7. Epub 2023 Jan 19. PMID: 36658437.

### Sheet: Table S3
Table S3. # of variants (instruments) included in each protein (all ischemic stroke)
Gene	# of variants
A11	0
A1BG	10
AAMDC	43
ABCA2	1
ABO	58
ACADSB	24
ACAN	10
ACE	28
ACHE	37
ACOX1	5
ACP1	22
ACP5	26
ACRV1	7
ACTA2	3
ACY1	3
ACY3	32
ACYP1	13
ADA	44
ADA2	24
ADAM12	27
ADAM15	30
ADAM23	49
ADAMTS1	3
ADAMTS13	26
ADAMTS16	32
ADAMTS4	12
ADAMTSL2	11
ADAMTSL4	19
ADAMTSL5	9
ADD1	14
ADGRD1	55
ADGRE2	8
ADGRE5	34
ADH1B	9
ADH4	12
ADIPOQ	29
AFAP1	132
AFM	9
AGER	20
AGRN	2
AGRP	5
AGT	59
AGXT	25
AHCY	6
AHNAK	5
AHNAK2	19
AHSG	67
AIF1L	31
AK1	2
AKAP12	3
AKR1C4	2
AKR7L	25
ALCAM	15
ALDH3A1	33
AMBN	6
AMN	51
AMY1A	29
AMY1B	30
AMY1C	30
AMY2A	21
AMY2B	18
ANG	60
ANGPT1	5
ANGPTL1	30
ANGPTL2	4
ANGPTL3	28
ANGPTL4	32
ANKMY2	4
ANPEP	36
ANXA1	2
ANXA11	5
ANXA2	39
ANXA4	5
AOC1	26
AOC3	26
APCS	14
APOA1	6
APOA2	4
APOA4	18
APOBR	11
APOC1	38
APOD	13
APOE	48
APOF	9
APOL1	17
APOM	23
APPL2	13
ARHGAP45	4
ARHGEF12	1
ARL2BP	12
ART3	36
ASAH1	27
ASGR2	40
ASPN	24
ASRGL1	34
ASS1	3
ATP1B1	2
ATP5IF1	8
ATP6V1G2	22
ATRN	52
AXIN1	2
AXL	25
AZU1	8
B3GNT7	56
B4GALT1	24
BACH1	2
BAG4	1
BANK1	13
BCAT1	58
BCHE	37
BCL2L15	20
BCR	4
BDNF	4
BGLAP	14
BID	2
BLMH	33
BLNK	2
BMP10	14
BMP6	31
BMPER	27
BNIP3L	4
BOC	27
BOLA2B	4
BPIFA2	22
BPIFB1	40
BPIFB2	43
BSG	4
BTD	42
BTN2A1	26
BTN3A2	30
C1QA	42
C1QL2	37
C1QTNF1	17
C1QTNF5	5
C1QTNF9	58
C1R	26
C1RL	37
C1S	40
C2	18
C3	6
C5	14
C7	44
C8B	56
C9	11
CA1	7
CA13	21
CA3	16
CA4	3
CA5A	42
CACYBP	7
CALCOCO2	4
CANT1	14
CASP2	1
CASP3	13
CASP9	5
CAT	23
CBLIF	1
CBS	9
CCDC80	8
CCER2	2
CCL11	12
CCL13	31
CCL14	22
CCL15	30
CCL16	23
CCL17	25
CCL18	28
CCL20	4
CCL21	11
CCL22	20
CCL23	28
CCL24	57
CCL25	77
CCL26	18
CCL27	16
CCL28	2
CCL3	18
CCL4	19
CCL5	15
CCL7	14
CCN2	22
CCN3	32
CD14	19
CD160	4
CD163	13
CD2	1
CD200	28
CD200R1	49
CD209	45
CD22	44
CD226	33
CD244	39
CD248	7
CD276	40
CD2AP	40
CD36	28
CD4	26
CD40	36
CD46	11
CD48	32
CD55	28
CD58	16
CD59	26
CD5L	28
CD6	58
CD69	2
CD7	17
CD70	77
CD72	16
CD79B	15
CD80	50
CD83	34
CD84	4
CD93	1
CDA	49
CDH1	5
CDH17	40
CDH2	14
CDH5	12
CDH6	47
CDHR5	46
CDON	35
CDSN	36
CEACAM21	51
CEACAM6	11
CEACAM8	2
CEBPB	5
CELA2A	8
CELA3A	30
CELSR2	43
CEMIP2	21
CEP112	37
CEP170	5
CEP43	5
CES1	20
CFB	17
CFD	17
CFH	29
CFHR2	31
CFHR4	30
CFHR5	22
CFI	32
CGB3	5
CGB5	5
CGB8	5
CGREF1	31
CHAD	8
CHGA	25
CHI3L1	60
CHIT1	74
CHL1	47
CHMP6	17
CHRDL2	27
CILP	24
CKAP4	27
CKMT1A	4
CKMT1B	6
CLC	2
CLEC12A	47
CLEC1A	34
CLEC3B	27
CLEC4A	11
CLEC4C	53
CLEC4D	19
CLEC4G	16
CLEC4M	45
CLEC5A	23
CLEC7A	49
CLIP2	11
CLSTN2	97
CLU	17
CLUL1	61
CNDP1	56
CNP	3
CNTN1	55
CNTNAP2	62
COCH	37
COL15A1	39
COL18A1	28
COL1A1	7
COL2A1	55
COL3A1	3
COL4A1	29
COL5A1	23
COL6A3	12
COL9A1	31
COLEC12	50
COMMD1	8
COMP	22
COMT	53
COQ7	8
CPA1	9
CPA4	51
CPB1	15
CPB2	42
CPOX	17
CPQ	57
CPXM2	37
CR1	39
CR2	25
CRELD1	46
CRELD2	23
CRHBP	60
CRIM1	30
CRISP3	40
CRTAC1	58
CRYBB1	16
CRYZL1	10
CSF1	22
CSF1R	23
CSF2	14
CSF2RB	67
CSF3	4
CSF3R	23
CSPG4	17
CSRP3	1
CST1	44
CST3	28
CST6	13
CST7	41
CSTB	52
CTBS	30
CTF1	1
CTHRC1	21
CTRC	24
CTSB	51
CTSC	47
CTSD	33
CTSE	9
CTSH	38
CTSL	12
CTSO	21
CTSZ	13
CXADR	9
CXCL1	33
CXCL10	7
CXCL12	28
CXCL14	6
CXCL16	33
CXCL17	3
CXCL5	20
CXCL6	34
CXCL8	11
CXCL9	17
CYTL1	53
DAAM1	1
DAG1	2
DAPK2	49
DAPP1	9
DBH	61
DBN1	1
DBNL	3
DCN	1
DCTD	3
DCTPP1	5
DDC	37
DDI2	2
DDT	20
DECR1	4
DEFA1	48
DEFA1B	48
DENR	1
DFFA	1
DGKA	1
DIABLO	1
DKK3	42
DLK1	56
DMP1	5
DNAJB2	1
DNAJB6	17
DNAJC6	7
DNER	47
DNPH1	21
DOK2	5
DPP10	86
DPP4	25
DPP7	17
DPT	49
DTD1	19
DTYMK	5
ECHDC3	47
ECHS1	12
ECI2	27
ECM1	34
EDAR	25
EDIL3	11
EDN1	21
EFEMP1	30
EGF	13
EGFR	38
EGLN1	13
EHBP1	17
EHD3	12
EIF2AK3	10
EIF5	2
ELN	13
ENAH	15
ENG	32
ENO3	8
ENPEP	7
ENPP2	48
ENPP5	59
ENPP6	53
ENPP7	30
ENTPD5	21
ENTPD6	34
ENTR1	9
EPCAM	1
EPHA1	22
EPHA4	31
EPHB4	21
EPHX2	10
EPO	4
EPPK1	35
ERBB3	10
ERMAP	13
ESAM	12
ESM1	19
EVI5	18
EXTL1	34
F10	25
F11	62
F12	32
F13B	24
F2	9
F2R	14
F7	45
FABP1	25
FABP2	33
FABP3	8
FABP4	7
FABP6	14
FABP9	11
FADD	7
FAM172A	13
FAM20A	43
FAM3C	7
FAP	9
FAS	46
FASLG	7
FBLN2	43
FBP1	15
FCAMR	39
FCAR	41
FCGR2A	47
FCGR3B	42
FCN1	52
FCN2	63
FCRL1	35
FCRL2	41
FCRL3	52
FCRL6	60
FDX1	3
FDX2	1
FETUB	35
FGA	19
FGF2	44
FGF5	36
FGFBP2	55
FGFR4	32
FGL1	54
FIS1	9
FKBP1B	19
FLT3LG	1
FN1	43
FOLH1	6
FOXJ3	5
FOXO1	11
FSHB	13
FST	15
FSTL1	23
FSTL3	4
FUCA1	35
FUOM	9
FXYD5	24
GAL	6
GALNT3	34
GALNT5	15
GAMT	1
GAS6	20
GASK1A	56
GATD3	10
GBP2	13
GC	46
GCHFR	10
GCLM	5
GDF15	39
GDF2	2
GGACT	49
GGCT	9
GGH	33
GHR	68
GHRL	18
GIMAP7	33
GIP	2
GIT1	4
GLO1	37
GLOD4	1
GLRX	43
GLRX5	16
GM2A	70
GMFG	6
GMPR	39
GMPR2	7
GNPDA1	13
GNPDA2	23
GOT1	2
GP1BA	13
GP1BB	4
GP2	19
GP5	6
GPI	1
GPNMB	38
GPR37	36
GRAP2	3
GRHPR	28
GRK5	28
GRP	41
GSN	16
GSR	10
GSTA1	25
GSTM4	31
GUSB	14
GYS1	4
GZMA	9
GZMB	31
GZMH	17
HADH	1
HBZ	38
HCG22	37
HCLS1	9
HEBP1	3
HEG1	18
HEXIM1	8
HGF	12
HGFAC	46
HIP1	3
HLA-DRA	33
HLA-E	16
HMCN2	81
HMOX1	7
HPCAL1	21
HPSE	2
HRC	12
HRG	47
HS1BP3	16
HSBP1	93
HSD11B1	1
HSDL2	38
HSPA1A	8
HSPB1	40
HSPG2	25
HYAL1	15
HYOU1	20
ICAM1	44
ICAM2	6
ICAM3	42
ICAM4	17
ICAM5	47
IDO1	60
IFNG	1
IFNGR1	21
IFNLR1	25
IGDCC4	21
IGFBP1	6
IGFBP2	4
IGFBP3	41
IGFBP6	14
IGFBP7	45
IGFBPL1	57
IGHMBP2	5
IGLC2	6
IGSF21	30
IGSF8	11
IGSF9	25
IL10	7
IL10RA	10
IL10RB	65
IL12B	42
IL12RB1	46
IL15RA	55
IL16	27
IL17A	1
IL17C	16
IL17D	26
IL17F	17
IL17RB	58
IL18	24
IL18BP	5
IL18R1	40
IL19	29
IL1B	1
IL1R2	44
IL1RL1	41
IL1RL2	49
IL1RN	28
IL20	2
IL20RA	1
IL20RB	9
IL22RA1	24
IL2RA	66
IL2RB	1
IL31RA	53
IL32	25
IL33	1
IL36A	1
IL36G	8
IL4	1
IL4R	40
IL5RA	69
IL6	1
IL6R	53
IL6ST	18
IL7	5
INHBB	19
INPP5D	17
INSR	5
IRAG2	1
IRAK4	2
ISM1	46
ITGA11	36
ITGA2	52
ITGA6	36
ITGAL	12
ITGB2	11
ITGB6	36
ITGBL1	70
ITIH1	11
ITIH3	23
ITIH4	23
ITPA	46
ITPR1	8
JAM3	14
KHK	28
KIF1C	4
KIT	6
KLK3	6
KLK7	23
KLKB1	66
KLRB1	17
KLRD1	47
KLRF1	16
KRT19	11
KYAT1	13
KYNU	19
LACTB2	11
LAIR1	45
LAMA4	25
LAMB1	61
LAMP1	4
LAMP3	24
LAP3	5
LAT	4
LATS1	2
LBP	35
LCAT	6
LCN2	3
LCP1	31
LDLR	2
LECT2	62
LEP	1
LEPR	23
LGALS1	27
LGALS3	27
LGALS3BP	22
LGALS4	16
LGALS9	42
LGMN	42
LHPP	55
LIFR	16
LILRA3	56
LILRA4	2
LILRA5	27
LILRA6	71
LILRB1	43
LILRB2	55
LILRB4	45
LILRB5	71
LIPF	41
LMOD1	52
LONP1	21
LPA	55
LPL	42
LPP	1
LRCH4	4
LRG1	47
LRIG3	4
LRP11	46
LRRC59	1
LRRN1	64
LSP1	16
LTA	32
LTBP2	24
LTBR	28
LY6D	33
LY75	48
LY9	40
LYVE1	20
LZTFL1	6
M6PR	8
MAMDC2	25
MAN1A2	35
MAN2B2	64
MANF	5
MANSC4	72
MAP2K6	1
MAPK9	15
MARCO	34
MATN2	51
MB	1
MBL2	72
MCAM	9
MCEMP1	22
MCFD2	21
MDH1	5
MECR	5
MEGF10	48
MEGF11	15
MEGF9	25
MELTF	58
MEP1B	55
MEPE	15
MERTK	27
MET	28
METAP1D	1
MFAP4	13
MFAP5	19
MGLL	8
MGMT	40
MICA	52
MICB	54
MILR1	13
MLN	63
MMP1	68
MMP10	54
MMP7	32
MMUT	5
MNDA	4
MOCS2	36
MPHOSPH8	2
MPIG6B	1
MRC1	29
MSMB	23
MST1	38
MSTN	3
MTDH	1
MTPN	1
MTR	1
MUC2	31
MVK	6
MXRA8	1
MYBPC2	1
MYDGF	1
MYO9B	5
MYOM2	4
MYOM3	5
MZB1	3
NADK	2
NAGA	15
NAGK	23
NAGPA	33
NBN	2
NCAM1	54
NCF2	5
NCK2	1
NCR1	14
NECAP2	1
NECTIN1	1
NECTIN2	26
NELL2	27
NEXN	2
NFASC	47
NFATC1	21
NFE2	3
NFKB1	9
NGFR	1
NHLRC3	18
NID1	17
NIT1	11
NIT2	8
NME3	12
NOS2	9
NOTCH1	7
NOTCH2	8
NOTCH3	12
NPC2	14
NPDC1	12
NPHS1	35
NPL	17
NPPB	16
NPPC	8
NPTX2	29
NPTXR	25
NRCAM	51
NRP1	46
NRTN	2
NT5C	15
NT5C3A	9
NTF3	30
NTRK2	12
NUB1	14
NUDT15	2
NUMB	9
NXPH3	16
OLFM4	54
OLR1	6
OMD	9
OPLAH	14
ORM1	56
OSCAR	68
OSM	2
OSMR	48
OXCT1	5
PACS2	2
PADI2	5
PAG1	7
PAGR1	1
PALM3	1
PAM	28
PAPPA	2
PARP1	8
PAXX	11
PCBD1	40
PCDH1	9
PCDH17	6
PCOLCE	9
PCSK9	23
PDCD6	43
PDE5A	33
PDGFB	1
PDGFRA	16
PDGFRB	73
PDIA3	2
PDIA4	6
PDZD2	19
PDZK1	2
PEAR1	22
PECR	22
PENK	35
PEPD	46
PER3	42
PF4	4
PGA4	3
PGD	7
PGF	18
PGLYRP1	27
PGLYRP2	66
PGLYRP4	28
PHYKPL	40
PI16	43
PI3	20
PIK3AP1	34
PIKFYVE	2
PILRB	36
PINLYP	54
PKD1	19
PKD2	6
PKLR	7
PLA2G1B	3
PLA2G2A	54
PLA2G4A	5
PLAT	4
PLAUR	19
PLG	39
PLIN3	3
PLPBP	1
PLTP	37
PLXNA4	7
PLXNB2	64
PM20D1	44
PMM2	12
PNLIP	1
PNLIPRP2	49
PNMA1	7
POMC	9
PON1	48
PON2	54
PON3	33
POSTN	37
PPIF	1
PPL	12
PPM1F	3
PPP1R9B	1
PRAP1	20
PRCP	13
PRDX2	3
PRDX3	4
PRDX5	9
PRELP	18
PRG2	10
PRG3	10
PRKAB1	8
PRKD2	2
PRKG1	22
PROC	25
PROCR	15
PROK1	46
PROS1	9
PRR4	42
PRRT3	21
PRSS2	15
PRSS22	25
PRSS27	12
PRSS8	4
PRTN3	29
PSAP	34
PSMG4	10
PSTPIP2	14
PTGDS	12
PTGES2	1
PTGR1	32
PTH1R	13
PTN	19
PTPN6	1
PTPRB	57
PTPRC	12
PTPRF	8
PTPRM	19
PTPRS	60
PTPRZ1	30
PTRHD1	1
PTX3	8
PYDC1	14
PYY	21
PZP	41
QDPR	44
QPCT	24
QSOX1	38
RAB11FIP3	3
RAB6A	1
RABEP1	7
RABGAP1L	8
RALB	11
RANBP1	1
RARRES2	8
RBM19	1
RBPMS2	6
RCOR1	2
RECK	25
REG1A	35
REG1B	36
REG3A	35
REG4	11
REN	11
REPS1	1
RETN	26
RIDA	36
RILPL2	5
RLN2	26
RNASE1	18
RNASE10	68
RNASE3	21
RNASE4	28
RNASE6	40
RNASET2	38
RNF149	31
RNF5	3
ROBO1	50
ROBO4	7
ROR1	37
RPA2	5
RPL14	2
S100A11	7
S100A13	16
S100P	18
SAA4	38
SAMD9L	12
SBSN	58
SCARF1	29
SCG3	41
SCGB1A1	35
SCGB3A1	15
SCGB3A2	24
SCGN	10
SCN4B	54
SCPEP1	26
SCRG1	16
SCRN1	14
SDC1	19
SDC4	24
SDK2	64
SEL1L	8
SELE	12
SELENOP	7
SELL	42
SELP	25
SELPLG	15
SEMA3F	14
SEMA6C	6
SEMA7A	10
SERPINA1	22
SERPINA11	75
SERPINA12	87
SERPINA3	59
SERPINA4	70
SERPINA5	43
SERPINA6	36
SERPINB5	1
SERPINB8	32
SERPINC1	4
SERPIND1	5
SERPINE1	9
SERPINE2	39
SERPINF1	36
SERPINF2	11
SERPING1	25
SERPINI1	29
SFRP4	27
SFTPD	39
SGSH	60
SHBG	33
SHH	2
SHISA5	13
SHMT1	16
SIGLEC1	43
SIGLEC10	38
SIGLEC7	26
SIGLEC8	50
SIL1	3
SIRPA	68
SIRPB1	58
SIRT1	1
SLAMF1	5
SLAMF7	40
SLC39A5	2
SLC4A1	2
SLC9A3R1	4
SLITRK1	12
SLITRK6	23
SLURP1	35
SMOC2	75
SMPD3	2
SMPDL3A	61
SNCA	3
SNED1	31
SNX15	31
SNX9	11
SOD1	1
SOD3	25
SORT1	27
SOST	5
SPARCL1	57
SPART	1
SPESP1	8
SPINK2	51
SPINK4	52
SPINK8	34
SPINT2	23
SPON1	51
SPON2	27
SPP1	19
SPRED2	4
SPRY2	8
SSC4D	13
SSC5D	49
ST13	2
ST6GAL1	17
ST8SIA1	2
STAB2	55
STAT2	3
STK4	4
STX7	55
STX8	9
SULT2A1	27
SUMF1	9
SUSD1	12
SUSD5	42
TALDO1	8
TANK	2
TBC1D5	2
TBCA	10
TCN1	34
TCN2	49
TCOF1	1
TCTN3	43
TEF	1
TF	48
TFF2	16
TFF3	17
TFPI	40
TFRC	62
TGFA	11
TGFB1	31
TGFBI	53
TGFBR1	1
TGFBR3	25
TGM2	15
TGOLN2	60
THBD	29
THBS4	44
THOP1	20
THPO	7
THSD1	4
TIE1	19
TIMD4	31
TIMM10	23
TIMP2	9
TIMP3	61
TINAGL1	10
TLR1	44
TLR3	77
TLR4	11
TMEM132A	57
TNC	36
TNF	29
TNFAIP8	7
TNFAIP8L2	4
TNFRSF10C	39
TNFRSF11A	48
TNFRSF11B	27
TNFRSF13B	10
TNFRSF13C	22
TNFRSF14	10
TNFRSF17	12
TNFRSF4	3
TNFSF10	19
TNFSF11	5
TNFSF12	25
TNFSF13	34
TNFSF13B	24
TNFSF8	23
TNN	53
TNNI3	1
TOP2B	3
TOR1AIP1	40
TP53I3	36
TPD52L2	1
TPK1	50
TPP1	19
TPR	3
TPSAB1	46
TRAF2	2
TREH	32
TREM2	11
TRIM21	5
TRIM5	50
TSPAN1	2
TSPAN15	2
TSPYL1	9
TTR	15
TWF2	1
TXN	4
TYMP	25
TYRO3	22
TYRP1	4
UBE2L6	24
UMOD	44
UNC5D	5
UPB1	2
UROD	30
USP8	3
VAMP5	11
VAMP8	19
VASH1	11
VASN	27
VCAM1	6
VEGFA	43
VEGFB	11
VIT	69
VNN1	68
VSIG10L	26
VSIR	40
VSTM2L	16
VTI1A	6
VWF	9
WASF1	15
WFIKKN2	60
WNT9A	17
YOD1	8
ZBP1	13
ZBTB17	2
ZP3	41

### Sheet: Table S4
Table S4. IVW estimates of causal associations of proteins with EOS and its subtypes, and sensitivity analyses
					IVW estimates					Weighted median estimates		MR Egger estimates		Intercept estimates			MR-PRESSO		Q-Statistics
Protein	UniProt ID	Gene	Associated Phenotype	# SNPs	OR	CI_L	CI-U	p-val		OR	p-val	OR	p-val	beta	p-val		Global p-val		Cochran-Q	p-value
ABO glycosyltransferase	P16442	ABO	All EOS	58	1.11071	1.08702	1.13492	1.34e-21		1.11851	1.33227e-15	1.1275	6.37268e-14	-0.008	0.182424		0.28		63.6154	0.254938
Coagulation factor XI	P03951	F11	All EOS	62	1.19125	1.13428	1.25107	2.55973e-12		1.19842	1.90585e-06	1.18057	2.07736e-05	0.002	0.689157		0.678		56.4582	0.640981
G protein-coupled receptor kinase 5	P34947	GRK5	EOS - CE	28	0.438	0.335	0.573	1.72381e-09		0.578105	0.00411629	0.395344	2.1939e-06	0.017	0.439684		0.388		26.9909	0.464286
Fibronectin	P02751	FN1	All EOS	43	0.85385	0.808253	0.902019	1.67248e-08		0.849591	1.791e-05	0.838618	6.33425e-05	0.004	0.567709		0.51		42.8608	0.434084
G protein-coupled receptor kinase 5	P34947	GRK5	All EOS	28	0.783488	0.718751	0.854055	2.93199e-08		0.80493	0.000298417	0.805735	0.000738157	-0.004	0.567709		0.99		13.1428	0.988307
Motilin	P12872	MLN	All EOS	63	1.12975	1.07996	1.18185	1.13075e-07		1.14568	0.000102031	1.12075	0.0026998	0.002	0.738883		0.312		48.3366	0.897918
Coagulation factor VII	P08709	F7	All EOS	45	1.11071	1.06383	1.15965	1.81745e-06		1.11628	0.00024573	1.12637	0.000123682	-0.004	0.504985		0.379		46.4964	0.369922
Trehalase	Q15631	TREH	EOS - SAO	32	0.813	0.744	0.888	4.22e-06		0.798516	0.000176835	0.860708	0.0741462	-0.035	0.426349		0.438		32.8987	0.374198
Integrin alpha-6	P23229	ITGA6	EOS - SAO	36	2.273	1.585	3.26	8.12e-06		1.93673	0.0098221	2.94468	0.00875797	-0.031	0.481093		0.099		47.0534	0.0838078
GRB2-related adaptor protein 2	O75791	GRAP2	EOS - CE	3	13.014	3.983	42.514	2.15e-05		12.3666	0.000221537	12.2558	0.00288446	0.006	0.922906		NA		0.0882	0.956858
Carboxypeptidase X2	Q6UXH0	CPXM2	EOS - SAO	37	1.833	1.385	2.426	2.26e-05		1.6603	0.00730654	1.73672	0.0310641	0.007	0.809261		0.237		43.1383	0.192488
Biotinidase	P43251	BTD	All EOS	42	1.08329	1.04369	1.12439	2.54772e-05		1.07573	0.0023527	1.06716	0.0160661	0.006	0.391366		0.537		41.45	0.450993
Interleukin-22 receptor subunit alpha-1	Q8N6P7	IL22RA1	EOS - CE	24	0.554	0.42	0.73	2.77e-05		0.637628	0.016683	0.546074	0.00852769	0.002	0.945017		0.449		24.5513	0.373827
Meprin B	Q16820	MEP1B	All EOS	55	1.04707	1.02474	1.06989	2.89185e-05		1.04185	0.00340525	1.0202	0.292511	0.016	0.109599		0.216		64.8674	0.147781
EH domain-binding protein 1	Q8IW19	EHBP1	All EOS	17	0.75352	0.659496	0.860949	3.15804e-05		0.71677	0.000154272	0.768742	0.0114437	-0.003	0.764177		0.312		8.8272	0.920359
Ficolin-2	Q9Y6M1	FCN2	All EOS	63	0.928672	0.896479	0.96202	3.93762e-05		0.942707	0.0139585	0.939883	0.0170968	-0.004	0.504985		0.029		84.5914	0.029878
Galectin-3	P17931	LGALS3	EOS - SAO	27	0.688	0.576	0.822	3.96e-05		0.680451	1.21432e-05	0.786628	0.18485	-0.062	0.395706		0.019		44.7172	0.0126402
Vesicle-associated membrane protein 8	Q9BV40	VAMP8	All EOS	19	1.31653	1.15451	1.50128	4.05225e-05		1.2586	0.0114888	1.26617	0.0570105	0.004	0.71613		0.959		9.2169	0.954504
Matrix metalloproteinase-10	P09238	MMP10	EOS-LAA	53	0.739	0.64	0.855	4.48e-05		0.781141	0.0332286	0.740078	0.0225899	0	1		0.438		53.4779	0.417283
Lymphatic vessel endothelial hyaluronan receptor 1	Q9Y5Y7	LYVE1	All EOS	20	1.32445	1.15692	1.51625	4.65192e-05		1.41199	0.00043088	1.3868	0.0013465	-0.005	0.531971		0.657		15.9553	0.660258
															0

### Sheet: Table S5
Table S5. IVW estimates of causal associations of proteins with LOS
			Proteins associated with EOS and subtypes						Corresponding associations with LOS
Protein		Phenotype	# SNPs (EOS)	OR	CI_L	CI-U	p-val		Phenotype	# SNPs (LOS)	OR	CI_L	CI-U	p-val		p-value (homogeneity)
ABO		All EOS	58	1.11071	1.08702	1.13492	1.34e-21		All LOS	57	1.02224	0.998481	1.04657	0.0667535		4.86215e-07
F11		All EOS	62	1.19125	1.13428	1.25107	2.55973e-12		All LOS	60	1.16766	1.1053	1.23353	3.0997e-08		0.5944
GRK5		EOS - CE	28	0.438235	0.335035	0.573223	1.72381e-09		All LOS	29	0.695	0.596378	0.809677	3.0612e-06		0.00359017
FN1		All EOS	43	0.85385	0.808253	0.902019	1.67248e-08		All LOS	43	0.996008	0.937292	1.0584	0.897332		0.000252158
GRK5		All EOS	28	0.783488	0.718751	0.854055	2.93199e-08		All LOS	29	0.868	0.79	0.953	0.00309		0.180865
MLN		All EOS	63	1.13	1.08	1.182	1.13075e-07		All LOS	63	1.0629	1.00811	1.12066	0.0238672		0.0847086
F7		All EOS	45	1.11071	1.06383	1.15965	1.81745e-06		All LOS	45	1.07681	1.02934	1.12646	0.00129363		0.33053
TREH		EOS - SAO	32	0.81302	0.744383	0.887985	4.22491e-06		All LOS	32	0.950279	0.892508	1.01179	0.110992		0.00491435
ITGA6		EOS - SAO	36	2.27277	1.58464	3.25972	8.12134e-06		All LOS	36	1.08546	0.901045	1.30761	0.388051		0.000393314
GRAP2		EOS - CE	3	13.0137	3.9835	42.5143	2.1536e-05		All LOS	3	2.17494	1.08672	4.35289	0.0281693		0.0109023
CPXM2		EOS - SAO	37	1.83308	1.38503	2.42609	2.25761e-05		All LOS	37	1.163	0.969204	1.39554	0.104448		0.00789317
BTD		All EOS	42	1.08329	1.04369	1.12439	2.54772e-05		All LOS	40	1	0.959676	1.04202	1		0.00491858
IL22RA1		EOS - CE	24	0.553773	0.420059	0.730052	2.77128e-05		All LOS	24	0.886034	0.76341	1.02835	0.11136		0.00349738
MEP1B		All EOS	55	1.04707	1.02474	1.06989	2.89185e-05		All LOS	52	1.00401	0.976833	1.03194	0.775097		0.0187102
EHBP1		All EOS	17	0.75352	0.659496	0.860949	3.15804e-05		All LOS	17	1.11851	0.961828	1.30072	0.145794		0.000136055
FCN2		All EOS	63	0.928672	0.896479	0.96202	3.93762e-05		All LOS	64	0.952181	0.920977	0.984442	0.00394721		0.313108
LGALS3		EOS - SAO	27	0.687977	0.57559	0.822308	3.95848e-05		All LOS	28	0.909373	0.832602	0.993223	0.0347629		0.00620765
VAMP8		All EOS	19	1.31653	1.15451	1.50128	4.05225e-05		All LOS	17	1.10738	0.942971	1.30046	0.213536		0.102941
MMP10		EOS-LAA	53	0.739338	0.639518	0.854738	4.48269e-05		All LOS	52	0.907556	0.798995	1.03087	0.135618		0.0379099
LYVE1		All EOS	20	1.32445	1.15692	1.51625	4.65192e-05		All LOS	20	1.15488	0.975739	1.36692	0.0940481		0.214623
Bonferroni-corrected p-value thresholds : p < 0.05/19 = 0.0026

### Sheet: Table S6
Table S6. IVW estimates of causal associations of proteins with VTE and ischemic stroke-related risk factors
										Corresponding associations with :
			Proteins associated with EOS and subtypes						VTE - EUR only						Hypertension						BMI						Diabetes						LDL cholesterol
Protein		Phenotype	# SNPs (EOS)	OR	CI_L	CI-U	p-val		# SNPs	OR	CI_L	CI-U	p-val		# SNPs	OR	CI_L	CI-U	p-val		# SNPs	OR	CI_L	CI-U	p-val		# SNPs	OR	CI_L	CI-U	p-val		# SNPs	OR	CI_L	CI-U	p-val
ABO		All EOS	58	1.11071	1.08702	1.13492	1.34e-21		57	1.2789	1.23942	1.31964	2.41e-53		56	1.00501	0.989377	1.0209	0.531971		58	1	0.992191	1.00787	1		48	1.03355	1.02347	1.04373	4.11158e-11		58	1.03666	1.02856	1.04482	2.26e-19
F11		All EOS	62	1.19125	1.13428	1.25107	2.55973e-12		62	1.65367	1.59635	1.71306	7.7e-172		62	0.992032	0.970873	1.01365	0.467059		62	1.03873	1.01857	1.05929	0.000144696		56	1.002	0.990287	1.01386	0.738883		62	0.998002	0.994097	1.00192	0.317311
GRK5		EOS - CE	28	0.438	0.335	0.573	1.72381e-09		28	0.774142	0.724235	0.827489	5.10703e-14		28	0.962713	0.902416	1.02704	0.249518		28	0.954087	0.921014	0.988348	0.00902489		26	0.986098	0.961289	1.01155	0.281516		28	0.998002	0.990208	1.00586	0.617075
FN1		All EOS	43	0.85385	0.808253	0.902019	1.67248e-08		43	1.01918	0.981925	1.05785	0.317311		42	1.03873	1.0126	1.06554	0.00346587		44	1.02122	0.99944	1.04348	0.0562505		36	0.993024	0.977575	1.00872	0.381574		43	1.04185	1.03574	1.048	1.61e-42
GRK5		All EOS	28	0.783488	0.718751	0.854055	2.93199e-08		28	0.774142	0.724235	0.827489	5.10703e-14		28	0.962713	0.902416	1.02704	0.249518		28	0.954087	0.921014	0.988348	0.00902489		26	0.986098	0.961289	1.01155	0.281516		28	0.998002	0.990208	1.00586	0.617075
MLN		All EOS	63	1.13	1.08	1.182	1.13075e-07		63	1.01511	0.987637	1.04335	0.283976		63	0.961751	0.941237	0.982711	0.000391943		63	0.998002	0.978632	1.01776	0.841481		62	0.99104	0.973712	1.00868	0.317311		63	1.002	0.998082	1.00594	0.317311
F7		All EOS	45	1.11071	1.06383	1.15965	1.81745e-06		44	0.996008	0.969049	1.02372	0.775097		43	0.97824	0.959253	0.997603	0.0278069		45	0.979219	0.962097	0.996646	0.0196308		42	1.00401	0.994217	1.0139	0.423711		45	0.999	0.995092	1.00292	0.617075
TREH		EOS - SAO	32	0.81302	0.744383	0.887985	4.22491e-06		31	0.996008	0.982436	1.00977	0.567709		32	1	0.986374	1.01381	1		32	0.993024	0.98334	1.0028	0.161513		29	1.003	0.995172	1.0109	0.453255		32	0.997004	0.993104	1.00092	0.133614
ITGA6		EOS - SAO	36	2.27277	1.58464	3.25972	8.12134e-06		36	0.979219	0.921493	1.04056	0.49814		35	1.02122	0.976208	1.06831	0.36122		36	0.98906	0.954775	1.02458	0.541126		31	0.985112	0.9641	1.00658	0.172681		36	0.99104	0.983301	0.998841	0.0244489
GRAP2		EOS - CE	3	13.0137	3.9835	42.5143	2.1536e-05		3	1.23491	0.979924	1.55625	0.0737534		3	1.07466	0.89208	1.2946	0.448514		3	0.865888	0.731572	1.02486	0.0940481		3	1.09417	1.0018	1.19506	0.0455003		3	1.00501	0.972077	1.03906	0.768668
CPXM2		EOS - SAO	37	1.83308	1.38503	2.42609	2.25761e-05		36	1.0202	0.977145	1.06515	0.363302		36	0.966572	0.93673	0.997363	0.0335866		36	1.01816	0.984797	1.05266	0.289682		33	1	0.984442	1.0158	1		37	1.002	0.996128	1.00791	0.504985
BTD		All EOS	42	1.08329	1.04369	1.12439	2.54772e-05		41	1.03149	1.00948	1.05397	0.00482967		41	1.00501	0.98165	1.02893	0.676922		42	1.00401	0.988388	1.01987	0.617075		37	1.01005	0.994336	1.02601	0.2113		42	1.002	0.998082	1.00594	0.317311
IL22RA1		EOS - CE	24	0.553773	0.420059	0.730052	2.77128e-05		24	0.98906	0.93992	1.04077	0.672239		22	1.00602	0.961674	1.05241	0.794193		24	1.01816	0.984797	1.05266	0.289682		21	0.992032	0.965181	1.01963	0.567709		24	1.002	0.994177	1.00989	0.617075
MEP1B		All EOS	55	1.04707	1.02474	1.06989	2.89185e-05		55	1.00501	0.993263	1.0169	0.404657		53	0.987084	0.979376	0.994853	0.00115405		55	1	0.992191	1.00787	1		44	0.99005	0.984245	0.995888	0.000858131		55	0.999	0.997044	1.00096	0.317311
EHBP1		All EOS	17	0.75352	0.659496	0.860949	3.15804e-05		17	1.05654	0.974959	1.14495	0.179771		16	1.05654	0.988427	1.12935	0.105738		17	0.99104	0.938118	1.04695	0.747885		12	1.05654	0.978788	1.14047	0.158463		17	1.03045	0.992786	1.06955	0.114348
FCN2		All EOS	63	0.928672	0.896479	0.96202	3.93762e-05		63	1.01918	1.00136	1.03732	0.0347629		63	1.003	0.9874	1.01886	0.70766		63	0.985112	0.973595	0.996765	0.0124193		59	0.998002	0.990208	1.00586	0.617075		63	0.996008	0.994058	0.997962	6.33425e-05
LGALS3		EOS - SAO	27	0.687977	0.57559	0.822308	3.95848e-05		26	1.03873	1.01459	1.06345	0.00154195		23	1.01106	0.987558	1.03512	0.359317		27	1.01511	0.99932	1.03116	0.0607927		22	0.993024	0.979493	1.00674	0.317311		27	0.994018	0.990129	0.997922	0.0026998
VAMP8		All EOS	19	1.31653	1.15451	1.50128	4.05225e-05		19	0.99005	0.89587	1.09413	0.844549		20	1.05443	0.986453	1.12709	0.119039		19	0.997004	0.925446	1.0741	0.937074		17	0.994018	0.953935	1.03579	0.775097		19	1.03252	1.01049	1.05502	0.00362482
MMP10		EOS-LAA	53	0.739338	0.639518	0.854738	4.48269e-05		52	0.992032	0.967074	1.01763	0.5383		54	0.973361	0.956342	0.990684	0.0026998		53	0.993024	0.975661	1.0107	0.4367		50	1.00401	0.99227	1.01588	0.504985		54	0.994018	0.990129	0.997922	0.0026998
LYVE1		All EOS	20	1.32445	1.15692	1.51625	4.65192e-05		19	1.03769	0.955692	1.12673	0.378344		19	1.08329	1.00554	1.16705	0.0352687		20	1.09527	1.03272	1.1616	0.00241871		16	0.993024	0.934485	1.05523	0.821352		20	0.981179	0.96781	0.994734	0.0066418

### Sheet: Table S7
Table S7. Proteins previously associated with incident stroke and their associations with EOS
		Study linking protein level to incident stroke								Association with EOS
Protein	Protein-encoding gene	Platform	Kalani, 2023	Lind, 2021	Lind, 2023	Johansen, 2025	Gan, 2025	Georgakis, 2019		# SNPs	IVW_Estimate (beta)	IVW_SE	IVW_Z	IVW_P	OR	CI_L	CI-U	p-val
			SOMAScan	OLINK	OLINK	SOMAScan	OLINK	Other		OLINK
Angiotensin-converting enzyme 2	ACE2	OLINK			↑					no instrument
ADAMTS-like protein 2	ADAMTSL2	SOMAScan				↑				11	-0.177	0.136	-1.30147	0.193098	0.83778	0.641748	1.09369	0.193098
Adhesion G protein–coupled receptor G1	ADGRG1	OLINK		↑						55	-0.073	0.023	-3.17391	0.001504	0.929601	0.888625	0.972466	0.001504
Adhesion G protein-coupled receptor G2	ADGRG2	OLINK			↓					8	-0.185	0.286	-0.646853	0.517727	0.831104	0.474469	1.45581	0.517727
Adrenomedullin	ADM	OLINK			↑					no instrument
Angiopoietin-2	ANGPT2	OLINK			↑		↑			no instrument
Angiopoietin-related protein 1	ANGPTL1	OLINK			↑					no instrument
Amyloid-like protein 1	APLP1	SOMAScan				↓				no instrument
Brevican core protein	BCAN	OLINK					↓			no instrument
C-C motif chemokine 17	CCL17	OLINK			↑					25	0.146	0.052	2.80769	0.00498982	1.1572	1.04507	1.28136	0.00498982
Monocyte chemoattractant protein 1	CCL2	mix of ELISA- and multiplex-based immunoassays						↑		no instrument
Protein CYR61	CCN1	SOMAScan				↑				no instrument
Monocyte differentiation antigen CD14	CD14	SOMAScan				↑				19	0.011	0.054	0.203704	0.838585	1.01106	0.909518	1.12394	0.838585
Carcinoembryonic antigen-related cell adhesion molecule 6	CEACAM6	OLINK					↑			11	-0.066	0.125	-0.528	0.597499	0.936131	0.732714	1.19602	0.597499
Cartilage intermediate layer protein 2	CILP2	SOMAScan				↓				no instrument
Chloride intracellular channel protein 2	CLIC2	SOMAScan				↑				no instrument
Calsyntenin-2	CLSTN2	OLINK			↑					97	0.021	0.02	1.05	0.293718	1.02122	0.981965	1.06205	0.293718
Calsyntenin-3	CLSTN3	SOMAScan				↑				no instrument
Carboxypeptidase E	CPE	OLINK					↓			no instrument
Beta-defensin 4A	DEFB4A	SOMAScan				↑				no instrument
Epidermal growth factor receptor	EGFR	SOMAScan				↓				38	0.024	0.06	0.4	0.689157	1.02429	0.910647	1.15212	0.689157
Fructose-1,6-bisphosphatase 1	FBP1	OLINK			↓					15	0.073	0.052	1.40385	0.160364	1.07573	0.971494	1.19115	0.160364
Fibroblast growth factor 23	FGF23	OLINK			↑					no instrument
Polypeptide N-acetylgalactosaminyltransferase 10	GALNT10	OLINK		↑						no instrument
Growth/differentiation factor 15	GDF15	OLINK		↑	↑	↑	↑			39	-0.022	0.041	-0.536585	0.591554
Gelsolin	GSN	SOMAScan				↓				16	-0.03	0.063	-0.47619	0.633939	0.970446	0.857718	1.09799	0.633939
Hepatitis A virus cellular receptor 1	HAVCR1	OLINK					↑			no instrument
Kidney injury molecule 1	HAVCR1	OLINK			↑					no instrument
Insulin-like growth factor-binding protein 4	IGFBP4	OLINK					↑			no instrument
Insulin-like growth factor-binding protein 7	IGFBP7	OLINK		↑	↑					45	-0.055	0.029	-1.89655	0.0578874	0.946485	0.894187	1.00184	0.0578874
Insulin-like growth factor-binding protein-like 1	IGFPL1	OLINK			↑					no instrument
Interleukin-12 subunit beta	IL12B	SOMAScan				↑				42	-0.002	0.022	-0.0909091	0.927565	0.998002	0.955883	1.04198	0.927565
Interleukin-23	IL23A	SOMAScan				↑				no instrument
Interleukin-6	IL6	OLINK			↑					no instrument: < 3 SNPs
Hepatitis A virus cellular receptor 1	KIM1	OLINK		↑						no instrument
Stem cell factor	KITLG	OLINK			↓					no instrument
Galectin-9	LGALS9	OLINK					↑			42	-0.005	0.027	-0.185185	0.853084	0.995012	0.943725	1.04909	0.853084
Leukocyte immunoglobulin-like receptor subfamilyB member 4	LILRB4	OLINK		↑						45	-0.043	0.035	-1.22857	0.219233	0.957911	0.894402	1.02593	0.219233
Leucine-rich repeats and immunoglobulin-like domains protein 1	LRIG1	OLINK					↑			no instrument
Transcription factor MafG	MAFG	SOMAScan				↑				no instrument
Midkine	MDK	OLINK					↑			no instrument
Matrix metalloproteinase-12	MMP12	SOMAScan	↑		↑					no instrument
Matrix metalloproteinase-2	MMP2	OLINK			↑					no instrument
Matrix metalloproteinase-7	MMP7	OLINK			↑					32	-0.045	0.034	-1.32353	0.185659	0.955997	0.894366	1.02188	0.185659
Neurocan core protein	NCAN	SOMAScan				↓				no instrument
Neurofilament light polypeptide	NEFL	OLINK					↑			no instrument
N-terminal prohormone brain natriuretic peptide	NPPB	mixed	↑	↑	↑	↑	↑			16	-0.015	0.065	-0.230769	0.817494	0.985112	0.867274	1.11896	0.817494
Oligodendrocyte-myelin glycoprotein	OMG	SOMAScan				↓				no instrument
Proprotein convertase subtilisin/kexin type 9	PCSK9	OLINK			↑					23	0.128	0.04	3.2	0.00137428	1.13655	1.05085	1.22924	0.00137428
Polymeric immunoglobulin receptor	PIGR	OLINK					↑			no instrument
Phospholipase A2	PLA2G1B	OLINK					↓			3	-0.553	0.241	-2.29461	0.0217555	0.575222	0.358667	0.922526	0.0217555
Urokinase plasminogen activator surface receptor	PLAUR	OLINK			↑		↑			19	-0.171	0.087	-1.96552	0.0493541	0.842822	0.710689	0.99952	0.0493541
Paraoxonase (PON 3)	PON3	OLINK			↓					33	-0.036	0.029	-1.24138	0.214465	0.96464	0.911339	1.02106	0.214465
Vitamin K-dependent protein C	PROC	SOMAScan				↓				25	-0.09	0.056	-1.60714	0.108024	0.913931	0.818927	1.01996	0.108024
Receptor-type tyrosine-protein phosphatase S	PTPRS	SOMAScan				↓				60	0.007	0.032	0.21875	0.826845	1.00702	0.945804	1.07221	0.826845
P-selectin	SELP	OLINK			↑					25	-0.003	0.048	-0.0625	0.950165	0.997004	0.907483	1.09536	0.950165
SLAM family member 7	SLAMF7	OLINK			↑					40	0.036	0.019	1.89474	0.0581269	1.03666	0.998761	1.07599	0.0581269
Sortilin	SORT1	OLINK			↑					27	0.126	0.069	1.82609	0.0678367	1.13428	0.990803	1.29854	0.0678367
Serine protease inhibitor Kazal-type 4	SPINK4	SOMAScan				↑				52	-0.009	0.018	-0.5	0.617075	0.99104	0.956686	1.02663	0.617075
Osteopontin	SPP1	OLINK			↑					19	-0.014	0.077	-0.181818	0.855726	0.986098	0.847962	1.14674	0.855726
Syndecan-1	SYND1	OLINK		↑						no instrument
Transferrin receptor protein 1	TFRC	OLINK			↑					62	-0.07	0.02	-3.5	0.000465258	0.932394	0.896551	0.969669	0.000465258
Thrombospondin-2	THBS2	Mixed		↑	↑	↑				no instrument
Metalloproteinase inhibitor 1	TIMP1	OLINK		↑						no instrument
Metalloproteinase inhibitor 4	TIMP4	OLINK			↑					no instrument
Tenascin	TNC	OLINK		↑						36	-0.047	0.037	-1.27027	0.203988	0.954087	0.887346	1.02585	0.203988
TNF-related apoptosis-inducing ligand receptor 2	TNFRSF10B	OLINK			↑					no instrument
Osteoprotegerin	TNFRSF11B	OLINK			↑					no instrument
Tumor necrosis factor receptor superfamily member 11B	TNFRSF11B	SOMAScan				↑				27	-0.047	0.069	-0.681159	0.495771	0.954087	0.833401	1.09225	0.495771
Tumor necrosis factor receptor superfamily member 1B	TNFRSF1B	SOMAScan				↑				no instrument
Tumor necrosis factor ligand superfamily member 13B	TNFSF13B	OLINK			↑					24	-0.125	0.104	-1.20192	0.229395	0.882497	0.719758	1.08203	0.229395
Tumor necrosis factor receptor 2	TNFSF1B	OLINK			↑					no instrument
Thyrotropin subunit beta	TSHB	OLINK					↓			no instrument
von Willebrand factor	VWF	OLINK			↑					9	0.162	0.134	1.20896	0.226678	1.17586	0.904259	1.52904	0.226678
WAP 4-disulfide core domain protein 2	WFDC2	OLINK		↑			↑			no instrument
CCN family member 4	WISP1	OLINK		↑						no instrument
Reference	Description
Kalani, 2023 (PM37015819)	450 incident stroke cases identified in 2,983 individuals followed for median 12.6 yrs.
Lind, 2021 (PM34845919)	135 incident stroke cases identified in 826 individuals followed for median 12.5 yrs.
Lind, 2023 (PM38014560)	486 incident stroke cases identified in 11,486 individuals followed for 5.1-12.5 yrs.
Johansen, 2025 (PM40757626)	824 incident stroke cases identified in 10,929 individuals followed for ~20 yrs.
Gan, 2025 (PM39704077)	989 incident stroke cases identified in 43,030 individuals followed for a median of 13.6 yrs.
Georgakis, 2109 (PM31476962)	1233 incident stroke cases identified in 17,180 individuals followed for 11-23 yrs.
